# *LRRK2* in Focus: A Global Browser Linking Genetic Diversity to Functional Effects

**DOI:** 10.64898/2026.07.01.26357034

**Authors:** Spencer M. Grant, Vesna van Midden, Elias Fernandez-Toledo, Momodou Cham, Esther Sammler, Dario R. Alessi, the Global Parkinson’s Genetics Program, Huw R. Morris, Cornelis Blauwendraat, Andrew B. Singleton, Lara M. Lange

**Affiliations:** Center for Alzheimer’s and Related Dementias (CARD), National Institute on Aging and National Institute of Neurological Disorders and Stroke, National Institutes of Health, Bethesda, MD, USA; Department of Clinical Neurosciences, School of Clinical Medicine, The University of Cambridge, Cambridge, UK; University Medical Centre Ljubljana, Ljubljana, Slovenia; University of Concepción, Concepción, Chile; Richard Novati Catholic Hospital, Sogakope, Ghana; Division of Neuroscience, Faculty of Health, University of Dundee, Dundee, UK; Medical Research Council Protein Phosphorylation and Ubiquitylation Unit, Faculty of Life Sciences, University of Dundee, Dundee, UK; Department of Clinical and Movement Neurosciences, UCL Queen Square Institute of Neurology, London, UK; UCL Movement Disorders Centre, University College London, London, UK; Global Parkinson’s Genetics Program (GP2), Chevy Chase, MD, USA; Coalition for Aligning Science (CAS), Chevy Chase, MD, USA; Laboratory of Neurogenetics, National Institute on Aging, Bethesda, MD, USA; Institute of Neurogenetics, University of Luebeck, Luebeck, Germany

## Abstract

**Background:** *LRRK2* variants are major contributors to Parkinson’s disease (PD). Many pathogenic variants increase kinase activity, underscoring the value of functional assays in nominating therapeutic targets and kinase inhibitors as potential disease-modifying therapies.

**Objective:** To develop an interactive resource that provides functional context and ancestry-specific variant frequencies.

**Methods:** Genotyping and short-read sequencing data were analyzed for 101,678 individuals (61,709 PD, 39,969 controls) from the Global Parkinson’s Genetics Program (GP2) and integrated with clinical and in-vitro biochemical kinase activity information.

**Results:** The *LRRK2* Browser (http://gp2.org/lrrk2browser) displays ancestry-specific genetic data for 19,596 *LRRK2* variants (968 exonic, 14 disease-associated) across 11 populations, and functional data for 171 variants. Clinical annotations include age, age at onset, and family history of PD.

**Discussion:** The publicly available *LRRK2* Browser represents an open-access, multi-ancestry resource to support *LRRK2* variant interpretation. It aims to enhance the translational potential of genetic and functional data for precision medicine and the implementation of gene-targeted therapies in diverse populations.
