## Supplementary Table 1 for "*LRRK2* in Focus: A Global Browser Linking Genetic Diversity to Functional Effects"

### Sheet: ToC
Supplementary Table 1	Summary of data available for each variant in the browser

### Sheet: Supplementary Table 1
Data	Domain	Description
Positional ID	Genomic annotation	Chromosome, position, reference/alternate allele
rsID	Genomic annotation	rs number for each cataloged variant, annotated using dbSNP build 151
cDNA change	Genomic annotation	cDNA position and reference/alternate allele, annotated using RefGene
Exon number	Genomic annotation	Exon containing each respective variant, annotated using RefGene
Amino acid change	Genomic annotation	Protein position and reference/alternate amino acid, annotated using RefGene
Genomic region	Genomic annotation	Genomic domain (exonic, intronic, intergenic, 3' UTR, 5' UTR, splicing, etc.), annotated using RefGene
Functional consequence	Genomic annotation	If exonic what it does to the protein (nonsynonymous, synonymous, frameshift deletion, stopgain/nonsense, etc.), annotated using RefGene
ClinVar classification	Genomic annotation	Curated clinical significance and disease-association annotations, annotated using ClinVar (2025-07-29 release)
CADD score	Genomic annotation	Combined Annotation Dependent Deletion PHRED score, annotated using dbNSFP v4.7a
gnomAD allele frequency	Genomic annotation	Population-level ancestry-specific allele frequency for each respective variant, annotated using gnomAD v4.1 (whole-genome)
Protein domain	Genomic annotation	Functional protein domain borders as defined in https://pubmed.ncbi.nlm.nih.gov/35950872/
Kinase activity (mean pRAB10/RAB10)	Functional characterization	Impact of individual genomic variants on LRRK2 kinase activity, as reported in https://pubmed.ncbi.nlm.nih.gov/35950872/
Conservation score	Functional characterization	Conservation score according to https://consurf.tau.ac.il/consurf_index.php
Disease-association classification	Variant classification	Classification according to GP2 criteria whether each respective variant is disease-associated
Allele frequency	GP2 individual-level genetic data	Ancestry-specific PD and control allele frequencies across WGS, imputed/raw genotyping, and CES
Age	GP2 individual-level metadata	Current age for healthy controls
Age at onset	GP2 individual-level metadata	Age of onset for individuals with PD
Family history	GP2 individual-level metadata	Designation of "yes", "no", or "unknown" for family history of PD
